# Milder disease trajectory among COVID-19 patients hospitalised with the SARS-CoV-2 Omicron variant compared with the Delta variant in Norway

**DOI:** 10.1101/2022.03.10.22272196

**Authors:** Jeanette Stålcrantz, Anja Bråthen Kristoffersen, Håkon Bøås, Lamprini Veneti, Elina Seppälä, Nina Aasand, Olav Hungnes, Reidar Kvåle, Karoline Bragstad, Eirik Alnes Buanes, Robert Whittaker

## Abstract

Using individual-level national registry data, we conducted a cohort study to estimate differences in the length of hospital stay, and risk of admission to an intensive care unit and in-hospital death among patients infected with the SARS-CoV-2 Omicron variant, compared to patients infected with Delta variant in Norway. We included 409 (38%) patients infected with Omicron and 666 (62%) infected with Delta who were hospitalised with COVID-19 as the main cause of hospitalisation between 6 December 2021 and 6 February 2022. Omicron patients had a 48% lower risk of intensive care admission (aHR: 0.52, 95%CI: 0.34–0.80) and a 56% lower risk of in-hospital death (aHR: 0.44, 95%CI: 0.24–0.79) compared to Delta patients. Omicron patients had a shorter length of stay (with or without ICU stay) compared to Delta patients in the age groups from 18–79 years and those who had at least completed their primary vaccination. This supports growing evidence of reduced disease severity among hospitalised Omicron patients compared with Delta patients.
