## Supplementary material B for "Milder disease trajectory among COVID-19 patients hospitalised with the SARS-CoV-2 Omicron variant compared with the Delta variant in Norway"

### Sheet: All patients_univariable
	Variable	Length of stay total, N	Length of stay total, time	Length of stay total, HR	Length of stay total, Sign	Length of stay no ICU, N	Length of stay no ICU, time	Length of stay no ICU, HR	Length of stay no ICU, Sign	ICU, prob (n, N)	ICU, HR	ICU, Sign	Death, prob (n, N)	Death, HR	Death, Sign	ICU or death, prob (n, N)	ICU or death, HR	ICU or death, Sign
1	Delta	666	5.932 (3.014, 11.977)	Ref	NA	501	4.610 (2.500, 7.773)	Ref	NA	0.248 (165, 666)	Ref	NA	0.095 (63, 666)	Ref	NA	0.309 (206, 666)	Ref	NA
2	Omikron	409	2.820 (1.493, 6.235)	1.769 (1.553, 2.015)	0.000	378	2.644 (1.296, 4.935)	1.441 (1.257, 1.653)	0.000	0.076 (31, 409)	0.334 (0.227, 0.490)	0.000	0.037 (15, 409)	0.828 (0.468, 1.465)	0.517	0.103 (42, 409)	0.381 (0.273, 0.532)	0.000
3	Unvaccinated or 1 dose	531	5.240 (2.672, 11.065)	Ref	NA	401	3.777 (1.948, 7.041)	Ref	NA	0.245 (130, 531)	Ref	NA	0.068 (36, 531)	Ref	NA	0.288 (153, 531)	Ref	NA
4	2 doses 7 - 179 days	140	2.447 (1.141, 6.083)	1.514 (1.248, 1.835)	0.000	123	2.042 (1.029, 3.970)	1.479 (1.204, 1.816)	0.000	0.121 (17, 140)	0.552 (0.333, 0.915)	0.021	0.029 (4, 140)	0.713 (0.254, 2.005)	0.521	0.136 (19, 140)	0.545 (0.338, 0.879)	0.013
5	2 doses >= 180 days	180	4.138 (2.482, 9.210)	1.128 (0.948, 1.342)	0.174	156	3.864 (2.078, 7.048)	0.918 (0.760, 1.107)	0.369	0.133 (24, 180)	0.490 (0.317, 0.757)	0.001	0.111 (20, 180)	1.975 (1.142, 3.414)	0.015	0.206 (37, 180)	0.617 (0.430, 0.884)	0.009
6	3 doses	223	4.536 (2.051, 9.900)	1.108 (0.941, 1.304)	0.218	198	4.011 (2.010, 7.837)	0.870 (0.731, 1.037)	0.120	0.112 (25, 223)	0.408 (0.266, 0.627)	0.000	0.081 (18, 223)	1.469 (0.832, 2.593)	0.185	0.175 (39, 223)	0.525 (0.369, 0.747)	0.000
7	Male	585	5.172 (2.505, 10.921)	Ref	NA	461	3.953 (2.010, 7.083)	Ref	NA	0.212 (124, 585)	Ref	NA	0.084 (49, 585)	Ref	NA	0.263 (154, 585)	Ref	NA
8	Female	490	3.908 (1.839, 8.984)	1.179 (1.042, 1.335)	0.009	418	3.057 (1.670, 6.325)	1.133 (0.990, 1.296)	0.070	0.147 (72, 490)	0.710 (0.531, 0.950)	0.021	0.059 (29, 490)	0.864 (0.546, 1.368)	0.534	0.192 (94, 490)	0.749 (0.579, 0.969)	0.028
9	45-64	343	5.663 (2.500, 12.361)	Ref	NA	256	3.776 (2.030, 7.477)	Ref	NA	0.254 (87, 343)	Ref	NA	0.023 (8, 343)	Ref	NA	0.262 (90, 343)	Ref	NA
10	0-17	59	1.522 (0.810, 2.820)	3.058 (2.301, 4.065)	0.000	54	1.396 (0.752, 2.584)	2.461 (1.822, 3.324)	0.000	0.085 (5, 59)	ant	0.081	0.017 (1, 59)	2.621 (0.327, 20.996)	0.364	0.102 (6, 59)	0.557 (0.243, 1.275)	0.166
11	18-44	249	3.031 (1.458, 6.089)	1.658 (1.400, 1.962)	0.000	218	2.811 (1.138, 4.930)	1.543 (1.283, 1.855)	0.000	0.124 (31, 249)	0.515 (0.342, 0.777)	0.002	0.000 (0, 249)	0.000 (0.000, 99.000)	0.995	0.124 (31, 249)	0.525 (0.349, 0.790)	0.002
12	65-79	268	6.370 (3.145, 12.097)	0.991 (0.838, 1.171)	0.913	209	5.210 (2.667, 9.057)	0.830 (0.688, 1.000)	0.050	0.220 (59, 268)	0.770 (0.553, 1.072)	0.122	0.097 (26, 268)	4.219 (1.908, 9.330)	0.000	0.276 (74, 268)	0.898 (0.660, 1.222)	0.493
13	80+	156	4.556 (2.755, 8.096)	1.391 (1.143, 1.692)	0.001	142	4.216 (2.505, 7.907)	0.926 (0.751, 1.142)	0.474	0.090 (14, 156)	0.303 (0.172, 0.533)	0.000	0.276 (43, 156)	20.173 (9.347, 43.539)	0.000	0.301 (47, 156)	0.956 (0.672, 1.361)	0.804
14	Born in Norway, with at least one parent born in Norway	627	4.988 (2.148, 10.266)	Ref	NA	509	3.824 (1.936, 7.083)	Ref	NA	0.188 (118, 627)	Ref	NA	0.083 (52, 627)	Ref	NA	0.246 (154, 627)	Ref	NA
15	Born in Norway, two parents born outside of Norway	33	1.975 (0.986, 3.196)	1.954 (1.360, 2.807)	0.000	31	1.886 (0.978, 2.841)	1.829 (1.263, 2.647)	0.001	0.061 (2, 33)	0.382 (0.094, 1.546)	0.177	0.030 (1, 33)	0.861 (0.119, 6.239)	0.882	0.091 (3, 33)	0.482 (0.154, 1.513)	0.211
16	Born outside of Norway	356	4.674 (2.028, 10.772)	1.037 (0.907, 1.186)	0.597	286	3.562 (1.839, 6.457)	1.108 (0.957, 1.284)	0.171	0.197 (70, 356)	1.079 (0.803, 1.451)	0.613	0.048 (17, 356)	0.595 (0.344, 1.028)	0.063	0.222 (79, 356)	0.958 (0.730, 1.257)	0.757
17	Unknown country of birth	59	3.647 (1.766, 9.057)	1.330 (1.015, 1.744)	0.038	53	3.084 (1.681, 7.115)	1.137 (0.856, 1.510)	0.375	0.102 (6, 59)	0.538 (0.237, 1.223)	0.139	0.136 (8, 59)	2.282 (1.079, 4.829)	0.031	0.203 (12, 59)	0.836 (0.464, 1.504)	0.549
18	Not asthma	967	4.674 (2.086, 9.934)	Ref	NA	792	3.652 (1.842, 6.937)	Ref	NA	0.181 (175, 967)	Ref	NA	0.069 (67, 967)	Ref	NA	0.228 (220, 967)	Ref	NA
19	Asthma	108	4.609 (2.040, 10.894)	1.034 (0.842, 1.269)	0.751	87	3.063 (1.745, 6.676)	0.999 (0.797, 1.251)	0.990	0.194 (21, 108)	1.114 (0.708, 1.751)	0.641	0.102 (11, 108)	1.524 (0.805, 2.886)	0.196	0.259 (28, 108)	1.170 (0.790, 1.734)	0.433
20	BMI < 30	395	5.141 (2.556, 10.258)	Ref	NA	335	4.214 (2.081, 7.596)	Ref	NA	0.152 (60, 395)	Ref	NA	0.076 (30, 395)	Ref	NA	0.205 (81, 395)	Ref	NA
21	BMI >= 30	201	6.655 (2.907, 14.228)	0.776 (0.649, 0.927)	0.005	133	3.601 (1.864, 6.752)	1.068 (0.868, 1.313)	0.534	0.338 (68, 201)	2.593 (1.832, 3.671)	0.000	0.050 (10, 201)	0.485 (0.237, 0.995)	0.048	0.353 (71, 201)	2.092 (1.520, 2.879)	0.000
22	Unknown BMI	479	3.564 (1.792, 8.093)	1.189 (1.037, 1.363)	0.013	411	3.014 (1.526, 5.962)	1.200 (1.037, 1.389)	0.015	0.142 (68, 479)	1.032 (0.729, 1.460)	0.861	0.079 (38, 479)	1.268 (0.785, 2.047)	0.331	0.200 (96, 479)	1.104 (0.821, 1.485)	0.512
23	Not cancer	991	4.713 (2.092, 10.041)	Ref	NA	803	3.583 (1.864, 6.693)	Ref	NA	0.190 (188, 991)	Ref	NA	0.068 (67, 991)	Ref	NA	0.234 (232, 991)	Ref	NA
24	Cancer	84	4.011 (1.708, 9.915)	0.977 (0.773, 1.234)	0.842	76	3.614 (1.670, 7.728)	0.871 (0.684, 1.110)	0.265	0.095 (8, 84)	0.469 (0.231, 0.951)	0.036	0.131 (11, 84)	1.919 (1.013, 3.636)	0.045	0.190 (16, 84)	0.708 (0.426, 1.178)	0.184
25	Not chronic lung disease, excluding asthma	934	4.163 (1.975, 9.761)	Ref	NA	761	3.163 (1.723, 6.332)	Ref	NA	0.185 (173, 934)	Ref	NA	0.069 (64, 934)	Ref	NA	0.231 (216, 934)	Ref	NA
26	Chronic lung disease, excluding asthma	141	7.048 (3.598, 11.179)	0.784 (0.651, 0.945)	0.011	118	5.627 (3.063, 10.269)	0.630 (0.515, 0.771)	0.000	0.163 (23, 141)	0.741 (0.479, 1.146)	0.177	0.099 (14, 141)	1.182 (0.662, 2.111)	0.573	0.227 (32, 141)	0.759 (0.523, 1.102)	0.148
27	Not chronic neurological or neuromuscular disease	982	4.736 (2.074, 10.185)	Ref	NA	801	3.647 (1.828, 6.933)	Ref	NA	0.184 (181, 982)	Ref	NA	0.071 (70, 982)	Ref	NA	0.230 (226, 982)	Ref	NA
28	Chronic neurological or neuromuscular disease	93	3.908 (2.066, 9.372)	1.026 (0.825, 1.277)	0.816	78	3.201 (1.999, 6.925)	0.920 (0.726, 1.167)	0.493	0.161 (15, 93)	0.859 (0.508, 1.455)	0.573	0.086 (8, 93)	1.214 (0.584, 2.524)	0.603	0.237 (22, 93)	0.982 (0.634, 1.523)	0.936
29	Not current smoker	1012	4.597 (2.066, 9.934)	Ref	NA	831	3.562 (1.842, 6.716)	Ref	NA	0.179 (181, 1012)	Ref	NA	0.071 (72, 1012)	Ref	NA	0.227 (230, 1012)	Ref	NA
30	Current smoker	63	5.210 (2.552, 10.776)	0.849 (0.653, 1.105)	0.224	48	4.639 (1.814, 8.960)	0.760 (0.562, 1.026)	0.073	0.238 (15, 63)	1.259 (0.744, 2.133)	0.391	0.095 (6, 63)	1.113 (0.484, 2.560)	0.802	0.286 (18, 63)	1.136 (0.703, 1.835)	0.604
31	Not diabetes (type 1 and 2)	905	4.422 (2.013, 9.859)	Ref	NA	746	3.209 (1.792, 6.570)	Ref	NA	0.176 (159, 905)	Ref	NA	0.060 (54, 905)	Ref	NA	0.213 (193, 905)	Ref	NA
32	Diabetes (type 1 and 2)	170	6.194 (2.986, 10.765)	0.853 (0.720, 1.011)	0.066	133	4.536 (2.511, 9.045)	0.763 (0.633, 0.921)	0.005	0.218 (37, 170)	1.150 (0.804, 1.646)	0.444	0.141 (24, 170)	1.991 (1.230, 3.222)	0.005	0.324 (55, 170)	1.348 (0.998, 1.820)	0.052
33	Not heart disease, including hypertension	696	4.079 (1.933, 9.865)	Ref	NA	565	3.070 (1.664, 6.155)	Ref	NA	0.188 (131, 696)	Ref	NA	0.037 (26, 696)	Ref	NA	0.211 (147, 696)	Ref	NA
34	Heart disease, including hypertension	379	5.243 (2.699, 10.266)	0.933 (0.820, 1.061)	0.290	314	4.311 (2.216, 8.015)	0.779 (0.677, 0.897)	0.001	0.172 (65, 379)	0.810 (0.601, 1.091)	0.166	0.137 (52, 379)	3.491 (2.178, 5.596)	0.000	0.266 (101, 379)	1.082 (0.840, 1.395)	0.542
35	Not immunocompromised, including HIV and immunosuppressive treatment	955	4.610 (2.042, 9.632)	Ref	NA	782	3.562 (1.823, 6.655)	Ref	NA	0.181 (173, 955)	Ref	NA	0.072 (69, 955)	Ref	NA	0.229 (219, 955)	Ref	NA
36	Immunocompromised, including HIV and immunosuppressive treatment	120	5.199 (2.811, 15.104)	0.743 (0.607, 0.910)	0.004	97	3.966 (2.116, 8.673)	0.763 (0.614, 0.949)	0.015	0.192 (23, 120)	0.957 (0.619, 1.479)	0.844	0.075 (9, 120)	0.778 (0.388, 1.560)	0.480	0.242 (29, 120)	0.907 (0.616, 1.337)	0.623
37	Not kidney disease, including kidney failure	950	4.419 (2.040, 9.865)	Ref	NA	775	3.269 (1.819, 6.582)	Ref	NA	0.184 (175, 950)	Ref	NA	0.063 (60, 950)	Ref	NA	0.226 (215, 950)	Ref	NA
38	Kidney disease, including kidney failure	125	6.167 (3.057, 12.255)	0.819 (0.675, 0.994)	0.044	104	5.763 (2.755, 9.330)	0.668 (0.541, 0.826)	0.000	0.168 (21, 125)	0.773 (0.491, 1.216)	0.265	0.144 (18, 125)	1.855 (1.094, 3.144)	0.022	0.264 (33, 125)	0.919 (0.636, 1.328)	0.653
39	Not liver disease, including liver failure	1053	4.610 (2.063, 9.967)	Ref	NA	862	3.564 (1.830, 6.925)	Ref	NA	0.181 (191, 1053)	Ref	NA	0.071 (75, 1053)	Ref	NA	0.230 (242, 1053)	Ref	NA
40	Liver disease, including liver failure	22	5.898 (4.003, 11.478)	0.772 (0.496, 1.202)	0.253	17	5.898 (4.003, 8.333)	0.628 (0.377, 1.046)	0.074	0.227 (5, 22)	1.051 (0.432, 2.556)	0.912	0.136 (3, 22)	1.499 (0.473, 4.757)	0.492	0.273 (6, 22)	0.954 (0.424, 2.147)	0.910
41	Not pregnant	456	4.011 (1.864, 9.421)	Ref	NA	388	3.137 (1.676, 6.676)	Ref	NA	0.149 (68, 456)	Ref	NA	0.064 (29, 456)	Ref	NA	0.197 (90, 456)	Ref	NA
42	Pregnant	34	2.849 (1.203, 3.952)	1.554 (1.090, 2.217)	0.015	30	2.130 (0.989, 3.072)	1.775 (1.221, 2.580)	0.003	0.118 (4, 34)	0.866 (0.316, 2.374)	0.779	0.000 (0, 34)	0.000 (0.000, 99.000)	0.995	0.118 (4, 34)	0.735 (0.270, 2.003)	0.547
43	Male	585	5.172 (2.505, 10.921)	0.870 (0.767, 0.987)	0.031	461	3.953 (2.010, 7.083)	0.912 (0.795, 1.047)	0.191	0.212 (124, 585)	1.396 (1.038, 1.876)	0.027	0.084 (49, 585)	1.113 (0.703, 1.761)	0.649	0.263 (154, 585)	1.315 (1.013, 1.706)	0.040
44	South-East regional health authority	710	4.876 (2.241, 10.645)	Ref	NA	563	3.812 (1.933, 7.001)	Ref	NA	0.207 (147, 710)	Ref	NA	0.083 (59, 710)	Ref	NA	0.263 (187, 710)	Ref	NA
45	West regional health authority	208	3.834 (1.728, 9.306)	1.093 (0.931, 1.283)	0.278	180	3.014 (1.217, 6.655)	1.038 (0.874, 1.232)	0.673	0.135 (28, 208)	0.640 (0.427, 0.959)	0.031	0.048 (10, 208)	0.640 (0.327, 1.252)	0.192	0.159 (33, 208)	0.584 (0.403, 0.846)	0.004
46	Mid regional health authority	109	3.516 (1.916, 7.550)	1.375 (1.116, 1.694)	0.003	102	3.209 (1.895, 6.937)	1.075 (0.866, 1.335)	0.510	0.064 (7, 109)	0.293 (0.137, 0.625)	0.002	0.055 (6, 109)	1.034 (0.445, 2.402)	0.938	0.101 (11, 109)	0.365 (0.199, 0.671)	0.001
47	North regional health authority	48	5.898 (2.849, 15.666)	0.855 (0.630, 1.160)	0.314	34	3.608 (1.758, 6.070)	1.044 (0.735, 1.484)	0.809	0.292 (14, 48)	1.502 (0.868, 2.599)	0.146	0.062 (3, 48)	0.635 (0.199, 2.028)	0.444	0.354 (17, 48)	1.481 (0.901, 2.434)	0.122

### Sheet: All patients_multivariable
	discharge from hospital total, HR	discharge from hospital no ICU, HR	admission to ICU, HR	death, HR	ICU or death, HR
N	1075	879	1075	1075	1075
Events	1010	850	196	78	248
Median time (IQR) / proportion	4.677 (2.074, 10.120)	3.608 (1.849, 6.933)	0.182	0.073	0.231
Age	NA	NA	non linear	0.345 (0.005, 25.679)	strata
Asthma	NA	NA	NA	2.083 (1.084, 4.003)	NA
BMI >= 30	NA	NA	2.165 (1.513, 3.097)	NA	2.164 (1.545, 3.031)
Diabetes	NA	NA	NA	1.931 (1.174, 3.174)	NA
Mid regional health authority	NA	NA	0.357 (0.166, 0.764)	NA	0.452 (0.244, 0.834)
North regional health authority	NA	NA	1.668 (0.961, 2.892)	NA	1.574 (0.955, 2.594)
Omicron	NA	NA	0.521 (0.338, 0.803)	0.438 (0.243, 0.790)	0.461 (0.318, 0.668)
2 doses 7 - 179 days	NA	NA	0.597 (0.356, 1.002)	NA	0.618 (0.379, 1.008)
2 doses >= 180 days	NA	NA	0.557 (0.355, 0.874)	NA	0.643 (0.443, 0.934)
3 doses	NA	NA	0.543 (0.338, 0.872)	NA	0.724 (0.489, 1.070)
West regional health authority	NA	NA	0.616 (0.410, 0.926)	NA	0.581 (0.398, 0.849)

### Sheet: 18to44_multivariable
	discharge from hospital total, HR	discharge from hospital no ICU, HR	admission to ICU, HR	death, HR	ICU or death, HR
N	249	218	249	249	249
Events	241	216	31	0	31
Median time (IQR) / proportion	3.031 (1.458, 6.089)	2.811 (1.138, 4.930)	0.124	0	0.124
Age	0.976 (0.957, 0.996)	NA	NA	NA	NA
Asthma	NA	NA	3.093 (1.074, 8.908)	NA	3.093 (1.074, 8.908)
BMI >= 30	NA	NA	4.191 (1.533, 11.463)	NA	4.191 (1.533, 11.463)
Chronic lung disease	NA	0.243 (0.114, 0.515)	NA	NA	NA
Omicron	1.975 (1.442, 2.705)	2.399 (1.802, 3.194)	0.308 (0.106, 0.896)	NA	0.308 (0.106, 0.896)
Unknown BMI	0.901 (0.663, 1.223)	NA	NA	NA	NA
Vaccinated	strata	NA	NA	NA	NA

### Sheet: 45to64_multivariable
	discharge from hospital total, HR	discharge from hospital no ICU, HR	admission to ICU, HR	death, HR	ICU or death, HR
N	343	256	343	343	343
Events	313	241	87	8	90
Median time (IQR) / proportion	5.663 (2.500, 12.361)	3.776 (2.030, 7.477)	0.254	0.023	0.262
Age	NA	0.972 (0.948, 0.997)	NA	NA	NA
BMI >= 30	0.656 (0.489, 0.880)	NA	2.169 (1.282, 3.669)	NA	2.090 (1.244, 3.512)
Kidney disease	NA	0.513 (0.326, 0.807)	NA	NA	NA
Mid regional health authority	NA	NA	0.453 (0.141, 1.454)	NA	0.434 (0.136, 1.391)
North regional health authority	NA	NA	2.852 (1.391, 5.848)	NA	2.604 (1.273, 5.327)
Omicron	1.556 (1.139, 2.127)	1.258 (0.919, 1.721)	0.376 (0.171, 0.826)	NA	0.368 (0.174, 0.779)
2 doses 7 - 179 days	NA	1.790 (1.222, 2.622)	0.623 (0.302, 1.286)	NA	0.630 (0.306, 1.297)
2 doses >= 180 days	NA	1.368 (0.930, 2.013)	0.323 (0.128, 0.812)	NA	0.390 (0.167, 0.912)
3 doses	NA	1.122 (0.749, 1.680)	0.515 (0.241, 1.098)	NA	0.633 (0.313, 1.278)
Vaccinated	strata	NA	NA	NA	NA
West regional health authority	NA	NA	0.721 (0.394, 1.320)	NA	0.674 (0.369, 1.230)

### Sheet: 65to79_multivariable
	discharge from hospital total, HR	discharge from hospital no ICU, HR	admission to ICU, HR	death, HR	ICU or death, HR
N	268	209	268	268	268
Events	248	203	59	26	74
Median time (IQR) / proportion	6.370 (3.145, 12.097)	5.210 (2.667, 9.057)	0.22	0.097	0.276
Age	1.038 (1.006, 1.070)	NA	NA	NA	NA
Asthma	NA	NA	NA	3.057 (1.266, 7.381)	NA
BMI >= 30	NA	NA	NA	NA	2.026 (1.097, 3.743)
Cancer	NA	NA	NA	3.481 (1.235, 9.811)	NA
Female	NA	NA	NA	NA	1.663 (1.030, 2.684)
Immunocomprimised	0.584 (0.388, 0.879)	NA	NA	NA	NA
Liver disease	NA	NA	NA	NA	3.368 (1.254, 9.047)
Lung disease	NA	NA	NA	2.655 (1.060, 6.651)	NA
Migrant	1.400 (1.018, 1.927)	NA	NA	4.867 (1.983, 11.944)	NA
Omicron	1.192 (0.865, 1.644)	1.334 (1.002, 1.776)	0.469 (0.244, 0.904)	0.665 (0.235, 1.881)	0.725 (0.373, 1.411)
2 doses 7 - 179 days	1.167 (0.669, 2.035)	NA	NA	NA	0.828 (0.337, 2.032)
2 doses >= 180 days	1.370 (0.969, 1.936)	NA	NA	NA	0.594 (0.317, 1.111)
3 doses	1.627 (1.109, 2.387)	NA	NA	NA	0.472 (0.231, 0.968)

### Sheet: 80plus_multivariable
	discharge from hospital total, HR	discharge from hospital no ICU, HR	admission to ICU, HR	death, HR	ICU or death, HR
N	156	142	156	156	156
Events	151	137	14	43	47
Median time (IQR) / proportion	4.556 (2.755, 8.096)	4.216 (2.505, 7.907)	0.09	0.276	0.301
Cancer	NA	0.338 (0.133, 0.859)	NA	NA	NA
Diabetes	NA	NA	NA	2.524 (1.272, 5.011)	NA
Female	NA	NA	0.185 (0.041, 0.830)	NA	0.507 (0.270, 0.953)
Lung disease	NA	0.628 (0.407, 0.968)	NA	NA	NA
Migrant	NA	0.503 (0.285, 0.886)	NA	0.306 (0.099, 0.948)	NA
Omicron	1.198 (0.862, 1.664)	1.046 (0.722, 1.515)	0.313 (0.087, 1.126)	0.257 (0.108, 0.610)	0.310 (0.149, 0.644)

### Sheet: Unvaccinated_multivariable
	discharge from hospital total, HR	discharge from hospital no ICU, HR	admission to ICU, HR	death, HR	ICU or death, HR
N	500	375	500	500	500
Events	473	367	125	35	148
Median time (IQR) / proportion	5.604 (2.759, 11.349)	3.878 (1.972, 7.044)	0.25	0.07	0.296
Age	NA	NA	non linear	0.787 (0.005, 134.155)	1.009 (1.001, 1.018)
BMI >= 30	NA	NA	2.549 (1.598, 4.067)	NA	2.479 (1.594, 3.855)
Female	NA	NA	NA	NA	0.680 (0.480, 0.964)
Mid regional health authority	NA	NA	0.251 (0.079, 0.795)	NA	0.350 (0.141, 0.871)
Neurological disease	NA	NA	NA	NA	1.917 (1.033, 3.556)
North regional health authority	NA	NA	1.761 (0.882, 3.518)	NA	1.763 (0.960, 3.238)
Omicron	NA	NA	0.525 (0.241, 1.142)	0.407 (0.115, 1.439)	0.506 (0.262, 0.976)
West regional health authority	NA	NA	0.556 (0.335, 0.925)	NA	0.575 (0.357, 0.926)

### Sheet: 2doses_7-179days_multivariable
	discharge from hospital total, HR	discharge from hospital no ICU, HR	admission to ICU, HR	death, HR	ICU or death, HR
N	140	123	140	140	140
Events	131	120	17	4	19
Median time (IQR) / proportion	2.447 (1.141, 6.083)	2.042 (1.029, 3.970)	0.121	0.029	0.136
Age	NA	0.976 (0.964, 0.987)	NA	NA	NA
Cancer	NA	2.272 (1.067, 4.840)	NA	NA	NA
Immunocompromised	NA	NA	5.539 (1.762, 17.410)	NA	5.349 (1.730, 16.544)
Omicron	1.458 (0.992, 2.143)	1.631 (1.098, 2.422)	0.728 (0.251, 2.115)	NA	0.887 (0.318, 2.471)
Current smoker	NA	NA	4.248 (1.140, 15.827)	NA	3.751 (1.023, 13.751)

### Sheet: 2doses_180+days_multivariable
	discharge from hospital total, HR	discharge from hospital no ICU, HR	admission to ICU, HR	death, HR	ICU or death, HR
N	180	156	180	180	180
Events	171	152	24	20	37
Median time (IQR) / proportion	4.138 (2.482, 9.210)	3.864 (2.078, 7.048)	0.133	0.111	0.206
Age	NA	NA	NA	1.099 (1.047, 1.154)	NA
Cancer	0.529 (0.315, 0.889)	0.522 (0.297, 0.918)	NA	NA	NA
Diabetes	NA	NA	NA	NA	2.492 (1.264, 4.912)
Kidney disease	NA	0.629 (0.408, 0.969)	NA	NA	NA
Lung disease	NA	0.596 (0.391, 0.910)	NA	NA	NA
Omicron	1.338 (0.979, 1.829)	1.406 (1.006, 1.965)	1.167 (0.509, 2.673)	0.501 (0.144, 1.744)	0.660 (0.314, 1.386)

### Sheet: 3doses_multivariable
	discharge from hospital total, HR	discharge from hospital no ICU, HR	admission to ICU, HR	death, HR	ICU or death, HR
N	223	198	223	223	223
Events	204	185	25	18	39
Median time (IQR) / proportion	4.536 (2.051, 9.900)	4.011 (2.010, 7.837)	0.112	0.081	0.175
Age	NA	NA	NA	1.111 (1.056, 1.170)	NA
BMI >= 30	NA	NA	3.020 (1.163, 7.838)	NA	NA
Kidney disease	NA	0.598 (0.424, 0.845)	NA	NA	NA
Liver disease	NA	NA	NA	7.036 (1.419, 34.884)	NA
Lung disease	NA	0.659 (0.469, 0.926)	NA	NA	NA
Omicron	1.584 (1.156, 2.170)	1.217 (0.884, 1.677)	0.197 (0.082, 0.474)	0.302 (0.110, 0.828)	0.282 (0.146, 0.542)
